# DrugOn: A Comprehensive Drug Ontology for Precision Oncology

**DOI:** 10.1101/2024.09.23.24314201

**Authors:** Kevin Kornrumpf, Vera Gnaß, Myrine Holm, Tim Beißbarth, Raphael Koch, Jürgen Dönitz

## Abstract

**Introduction:** Precision oncology and biomedical cancer research increasingly rely on tools to select optimal drugs targeting specific genetic alterations in cancer. A major challenge for bioinformatic tools supporting drug selection is to standardize different annotations (substance, drug name, drug class) to a common level, typically the drug class. While manual classification is time-consuming and potentially biased, existing resources often lack completeness, granularity, or mix up drug classes and drug targets. A structured, automatically built drug ontology such as DrugOn fills these gaps, improving decision support and data-driven research.

**Methods:** DrugOn integrates information from multiple sources to create a comprehensive drug ontology. It includes categories, molecular targets and additional annotations from DrugBank, ATC, MesH, KEGG and ClueIO. The combination of this data enables accurate identification of drug categories for each drug.

**Results:** DrugOn’s effectiveness was demonstrated by classifying 336 drugs from CIViC. It agreed with manually curated database-derived classifications for 268 out of 282 drugs assessed in translational lymphoma research. In 54 cases, classification was not possible due to data gaps. DrugOn provides a REST API and a front-end application for ontology exploration and automated drug queries.

**Conclusion:** DrugOn, a unified drug ontology, is derived from public datasets and refined by precise processing rules to ensure a reliable, updatable resource for drug information, in precision medicine. It uniquely categorizes drug classes and target proteins, and its structured format, complemented by an accessible API, allows for easy integration into data driven pipelines. Initially tailored for lymphoma research, DrugOn’s adaptable nature supports broader cancer research applications and potential data source expansions. DrugOn is accessible at https://mtb.bioinf.med.uni-goettingen.de/drugon-web.
