## Supplemental Table 1 for "DrugOn: A Comprehensive Drug Ontology for Precision Oncology"

### Sheet: Manual_vs_DrugOn_Classification
Index	drug	drug class - revised	automatic_class	targets_pharma	targets_non_pharma
0	714	topoisomerase inhibitor
1	A66	PI3K inhibitor	pi3k inhibitor
2	Abemaciclib	CDK4/6 inhibitor	cdk inhibitor	cdk4 inhibitor;cdk6 inhibitor
3	Adjuvant Chemotherapy		photochemotherapy
4	Ado-trastuzumab Emtansine	HER2 inhibitor	antineoplastic--her2 inhibitor
5	Afatinib	EGFR inhibitor	egfr inhibitor	egfr inhibitor;erbb2 inhibitor;erbb4 inhibitor
6	Afatinib	HER2 inhibitor	egfr inhibitor	egfr inhibitor;erbb2 inhibitor;erbb4 inhibitor
7	Afatinib	HER4 inhibitor	egfr inhibitor	egfr inhibitor;erbb2 inhibitor;erbb4 inhibitor
8	Afimoxifene	anti estrogen	estrogen receptor antagonist		tff1 unknown;esrra inhibitor;nr1i2 unknown;shbg unknown;esr1 unknown;esr2 unknown;esrrg unknown
9	AGI-5198	IDH1 inhibitor	isocitrate dehydrogenase inhibitor
10	Akt inhibitor MK2206	AKT inhibitor	akt inhibitor
11	AKT inhibitors	AKT inhibitor	akt inhibitor
12	AKTi-1/2	AKT inhibitor	akti target
13	Alectinib	ALK inhibitor	alk tyrosine kinase receptor inhibitor	alk inhibitor
14	Alemtuzumab	CD52 antibody	cd52 antibody	cd52 antibody	fcgr3b binder;fcgr3a binder;fcgr1a binder;fcgr2a binder;fcgr2b binder;fcgr2c binder
15	Allosteric AKT inhibitors	AKT inhibitor	akt inhibitor
16	Alpelisib	PI3K inhibitor	pi3k inhibitor	pik3ca inhibitor
17	Alvespimycin	HSP90 inhibitor	hsp inhibitor	hsp90aa1 inhibitor
18	Alvocidib	multi CDK inhibitor	cdk inhibitor		pygb unknown;glycogen phosphorylase, liver form unknown;pygm unknown;cdk7 unknown;cdk5 unknown;cdk9 unknown;cdk1 unknown;cdk6 unknown;egfr unknown;cdk4 unknown;cdk8 unknown;cdk2 inhibitor
19	Amrubicin	anthracyclin	topoisomerase inhibitor		top2a unknown;dna unknown
20	Amuvatinib	multi TKI	flt3 inhibitor|kit inhibitor|pdgfr tyrosine kinase receptor inhibitor|rad51 inhibitor|ret tyrosine kinase inhibitor		kit unknown;met unknown;ret unknown;pdgfra unknown;flt3 unknown;rad51 unknown
21	Angiogenesis inhibitor	VEGF inhibitor
22	anthracyclines	anthracyclin
23	anti-CTLA4 MAbs	CTLA4 antibody	ctla4 anti
24	anti-EGFR MAbs	EGFR inhibitor	egfr anti
25	anti-EGFR Monoclonal antibody	EGFR inhibitor	egfr anti
26	anti-ErbB3 Monoclonal antibody AV-203	HER3 inhibitor	erbb3 anti
27	anti estrogens	anti estrogen
28	anti-tubulin Agents	alkaloid
29	Apitolisib	MTOR inhibitor	antineoplastic--pi3k inhibitor
30	Apitolisib	PI3K inhibitor	antineoplastic--pi3k inhibitor
31	Aromatase Inhhibitors	anti estrogen	aromatase target
32	Aromatase inhibitor	anti estrogen	aromatase inhibitor
33	asparaginase	asparaginase	l-asparagine other/unknown
34	COX inhibitor	COX inhibitor	cox inhibitor
35	COX inhibitor In Adjuvant Setting	COX inhibitor	cox inhibitor
36	Atezolizumab	PD1/PDL1 antibody	antineoplastic--immune checkpoint inhibitor	cd274 inhibitor;cd274 antibody;pdcd1 inhibitor
37	ATM inhibitor	ATM inhibitor	atm inhibitor
38	ATR inhibitors	ATR inhibitor	atr inhibitor
39	AURK inhibitors	AURK inhibitor	aurk inhibitor
40	Avapritinib	KIT inhibitor	kit inhibitor		platelet derived growth factor receptor alpha inhibitor;kit inhibitor
41	Avapritinib	PDGFR inhibitor	kit inhibitor		platelet derived growth factor receptor alpha inhibitor;kit inhibitor
42	Axitinib	PDGFR inhibitor	pdgfr tyrosine kinase receptor inhibitor|vegfr inhibitor	flt1 inhibitor;kdr inhibitor;flt4 inhibitor
43	Axitinib	VEGF inhibitor	pdgfr tyrosine kinase receptor inhibitor|vegfr inhibitor	flt1 inhibitor;kdr inhibitor;flt4 inhibitor
44	AZD3463	ALK inhibitor	alk tyrosine kinase receptor inhibitor|insulin growth factor receptor inhibitor
45	AZD5363	AKT inhibitor	akt inhibitor
46	AZD5438	multi CDK inhibitor	cdk inhibitor
48	Bazedoxifene	anti estrogen	selective estrogen receptor modulator (serm)	esr1 antagonist;esr1 agonist	esr2 unknown
49	BCL2 inhibitors	BCL2 inhibitor	bcl2 inhibitor
50	BET inhibitors	BET inhibitor	bet inhibitor
51	BET inhibitors In LKB1 Wt	BET inhibitor	lkb1 inhibitor
52	Bevacizumab	VEGF inhibitor	vegfa unknown	vegfa unknown	c1qa unknown;c1qb unknown;c1qc unknown;fcgr3a unknown;fcgr1a unknown;fcgr2a unknown;fcgr2b unknown;fcgr2c unknown
53	Bicalutamide	anti androgen	androgen receptor antagonist	ar antagonist
54	Binimetinib	MEK inhibitor	mek inhibitor	map3k1 inhibitor;map2k2 inhibitor	il6 unknown;tnf unknown;il1b unknown
55	Birabresib	BET inhibitor
56	Bortezomib	proteasome inhibitor	nfkb pathway inhibitor|proteasome inhibitor	psmb5 inhibitor;psmb1 inhibitor
57	Bosutinib	BCR-ABL inhibitor	abl kinase inhibitor|bcr-abl kinase inhibitor|src inhibitor	bcr inhibitor;abl1 inhibitor	lyn unknown;hck inhibitor;src inhibitor;cdk2 inhibitor;map2k1 inhibitor;map2k2 inhibitor;map3k2 inhibitor;camk2g inhibitor
58	BPTES	GLS inhibitor
59	BRAF inhibitor	RAF inhibitor	braf inhibitor
60	BRAF inhibitors	RAF inhibitor	braf inhibitor
61	BRAF inhibitors In BRAF Mutant Tumor	RAF inhibitor	braf inhibitor
62	BRAF inhibitors In BRAF Mutant Tumors	RAF inhibitor	braf inhibitor
63	Brigatinib	ALK inhibitor	alk tyrosine kinase receptor inhibitor|egfr inhibitor	alk inhibitor;egfr inhibitor	abl1 inhibitor;igf1r inhibitor;flt3 inhibitor;met inhibitor;erbb4 inhibitor;erbb2 inhibitor
64	Brigatinib	EGFR inhibitor	alk tyrosine kinase receptor inhibitor|egfr inhibitor	alk inhibitor;egfr inhibitor	abl1 inhibitor;igf1r inhibitor;flt3 inhibitor;met inhibitor;erbb4 inhibitor;erbb2 inhibitor
65	Cabozantinib	multi TKI	ret tyrosine kinase inhibitor|vegfr inhibitor	met antagonist;kdr antagonist;ret antagonist
66	Cabozantinib		ret tyrosine kinase inhibitor|vegfr inhibitor	met antagonist;kdr antagonist;ret antagonist
67	Cabozantinib		ret tyrosine kinase inhibitor|vegfr inhibitor	met antagonist;kdr antagonist;ret antagonist
68	Cabozantinib		ret tyrosine kinase inhibitor|vegfr inhibitor	met antagonist;kdr antagonist;ret antagonist
69	Cabozantinib		ret tyrosine kinase inhibitor|vegfr inhibitor	met antagonist;kdr antagonist;ret antagonist
70	Canertinib	EGFR inhibitor	egfr inhibitor		egfr unknown
71	Capivasertib	AKT inhibitor
72	Capmatinib	MET inhibitor	met inhibitor	met inhibitor
73	CDK inhibitor SNS-032	multi CDK inhibitor	sns inhibitor
74	CDK2 inhibitors	CDK2/4 inhibitor	cdk2 inhibitor
75	CDK2/4 inhibitors	CDK2/4 inhibitor	cdk2 inhibitor
76	CDK4 inhibitors	CDK4/6 inhibitor	cdk4 inhibitor
77	CDK4/6 inhibitors	CDK4/6 inhibitor	cdk4 inhibitor
78	CDK4/CDK6 inhibitor Abemaciclib	CDK4/6 inhibitor	cdk inhibitor
79	CDK6 inhibitors	CDK4/6 inhibitor	cdk6 inhibitor
80	CDK7 inhibitors	CDK7 inhibitor	cdk7 inhibitor
81	Ceritinib	ALK inhibitor	alk tyrosine kinase receptor inhibitor	alk antagonist
82	Ceritinib		alk tyrosine kinase receptor inhibitor	alk antagonist
83	Cetuximab	EGFR inhibitor	antineoplastic--egfr inhibitor	egfr binder	fcgr3b binder;c1qa binder;c1qb binder;c1qc binder;fcgr3a binder;fcgr1a binder;fcgr2a binder
84	Chemotherapy		photochemotherapy
85	Cisplatin	platinum	dna alkylating agent|dna synthesis inhibitor	dna cross-linking/alkylation	mpg unknown;a2m unknown;tf unknown;atox1 unknown
86	Cobimetinib	MEK inhibitor	mek inhibitor	map2k1 inhibitor
87	Conatumumab	DR5 antibody
88	Crenolanib	FLT3 inhibitor	pdgfr tyrosine kinase receptor inhibitor
89	Crizotinib	ALK inhibitor	alk tyrosine kinase receptor inhibitor	alk inhibitor;met inhibitor;ros1 inhibitor;mst1r inhibitor
90	Crizotinib	MET inhibitor	alk tyrosine kinase receptor inhibitor	alk inhibitor;met inhibitor;ros1 inhibitor;mst1r inhibitor
91	Cytarabine	antimetabolite	ribonucleotide reductase inhibitor	polb inhibitor;dna cross-linking/alkylation
92	Dabrafenib	RAF inhibitor	raf inhibitor	braf inhibitor;raf1 inhibitor	sik1 inhibitor;nek11 inhibitor;limk1 inhibitor
93	Dacomitinib	EGFR inhibitor	egfr inhibitor	egfr inhibitor
94	Dactolisib	MTOR inhibitor	antineoplastic--pi3k inhibitor
95	Dactolisib	PI3K inhibitor	antineoplastic--pi3k inhibitor
96	Dasatinib	BCR-ABL inhibitor	bcr-abl kinase inhibitor|ephrin inhibitor|kit inhibitor|pdgfr tyrosine kinase receptor inhibitor|src inhibitor|tyrosine kinase inhibitor	abl1 multitarget;src multitarget;epha2 antagonist;lck multitarget;yes1 inhibitor	kit antagonist;pdgfrb antagonist;stat5b inhibitor;abl2 multitarget;fyn multitarget;btk inhibitor;nr4a3 unknown;bcr unknown;csk unknown;epha5 unknown;ephb4 unknown;fgr unknown;frk unknown;hspa8 unknown;lyn unknown;zak unknown;mapk14 unknown;ppat unknown
97	Daunorubicin	anthracyclin	rna synthesis inhibitor|topoisomerase inhibitor	dna intercalation;top2a inhibitor;top2b inhibitor
98	Decitabine	demethylating agent	dna methyltransferase inhibitor	dna other/unknown;dnmt1 inhibitor	dnmt3a inhibitor;dnmt3b inhibitor;hdac1 inhibitor
99	DNA-PKc inhibitors	DNA-PK inhibitor	pkc inhibitor
100	DNA-PKcs inhibitors	DNA-PK inhibitor	dna inhibitor
101	Docetaxel	alkaloid	tubulin polymerization inhibitor	tubb1 unknown;map2 unknown;map4 unknown;mapt unknown	bcl2 unknown;nr1i2 binder
102	Dovitinib	multi tki	egfr inhibitor|fgfr inhibitor|flt3 inhibitor|pdgfr tyrosine kinase receptor inhibitor|vegfr inhibitor		nr1i2 suppressor
103	Dovitinib		egfr inhibitor|fgfr inhibitor|flt3 inhibitor|pdgfr tyrosine kinase receptor inhibitor|vegfr inhibitor		nr1i2 suppressor
104	Dovitinib		egfr inhibitor|fgfr inhibitor|flt3 inhibitor|pdgfr tyrosine kinase receptor inhibitor|vegfr inhibitor		nr1i2 suppressor
105	Dovitinib		egfr inhibitor|fgfr inhibitor|flt3 inhibitor|pdgfr tyrosine kinase receptor inhibitor|vegfr inhibitor		nr1i2 suppressor
106	Dovitinib		egfr inhibitor|fgfr inhibitor|flt3 inhibitor|pdgfr tyrosine kinase receptor inhibitor|vegfr inhibitor		nr1i2 suppressor
107	Doxorubicin	anthracyclin	topoisomerase inhibitor	top2a inhibitor;dna intercalation;top1 inhibitor;top2b inhibitor	nolc1 unknown
108	EAP Protocol		eap target
109	EGFR inhibitors	EGFR inhibitor	egfr inhibitor
110	EGFR TKIs	EGFR inhibitor	egfr target
111	Enasidenib	IDH2 inhibitor	isocitrate dehydrogenase inhibitor	idh2 inhibitor
112	Entrectinib	TRK inhibitor	alk tyrosine kinase receptor inhibitor|proto-oncogene tyrosine protein kinase inhibitor	ntrk1 inhibitor;ntrk3 inhibitor;ros1 inhibitor	ntrk2 inhibitor;jak2 inhibitor;tnk2 unknown
113	Enzastaurin	DNA-PK inhibitor	pkc inhibitor		prkcb unknown;aurkb unknown;aurka unknown;cdk15 unknown;chek1 unknown;chek2 unknown;akt1 unknown;pik3r1 unknown
114	Epidermal Growth Factor Receptor Tyrosine Kinase inhibitor	EGFR inhibitor
115	Epirubicin	anthracyclin	topoisomerase inhibitor		dna intercalation;top2a inhibitor
116	ERBB2 TKIs	HER2 inhibitor	erbb2 target
117	Erdafitinib	FGFR inhibitor	fgfr inhibitor	fgfr1 inhibitor;fgfr2 inhibitor;fgfr3 inhibitor;fgfr4 inhibitor	ret substrate;csf1r substrate;pdgfra substrate;pdgfrb substrate;kit substrate;kdr substrate
118	ERK inhibitors	ERK inhibitor	erk inhibitor
119	Erlotinib	EGFR inhibitor	egfr inhibitor	nr1i2 agonist;egfr antagonist
120	Everolimus	MTOR inhibitor	mtor inhibitor	mtor inhibitor
121	Exemestane	anti estrogen	aromatase inhibitor	cyp19a1 inhibitor
122	EZH2 inhibitor	EZH2 inhibitor	ezh2 inhibitor
123	EZH2 inhibitor In RAS Wt	EZH2 inhibitor	monoamine oxidase inhibitor
124	EZH2 inhibitors In RAS Wt	EZH2 inhibitor	monoamine oxidase inhibitor
125	FACT Complex-targeting Curaxin CBL0137	FACT inhibitor	histone chaperone inhibitor
126	FACT inhibitor	FACT inhibitor	fact inhibitor
127	FAK inhibitors	FAK inhibitor	fak inhibitor
128	Fatty Acid Synthase inhibitors		acid inhibitor
129	Fedratinib	JAK inhibitor	flt3 inhibitor|jak inhibitor	jak2 inhibitor;flt3 inhibitor
130	FGFR inhibitor AZD4547	FGFR inhibitor	fgfr inhibitor
131	FGFR inhibitors	FGFR inhibitor	fgfr inhibitor
132	Fisogatinib	FGFR inhibitor	fibroblast growth factor inhibitor
133	FLT3 inhibitors	FLT3 inhibitor	flt3 inhibitor
134	FLT3/ABL/Aurora Kinase inhibitor KW-2449	AURK inhibitor	abl kinase inhibitor|aurora kinase inhibitor|flt3 inhibitor
135	FLT3/ABL/Aurora Kinase inhibitor KW-2449	BCR-ABL inhibitor	abl kinase inhibitor|aurora kinase inhibitor|flt3 inhibitor
136	FLT3/ABL/Aurora Kinase inhibitor KW-2449	FLT3 inhibitor	abl kinase inhibitor|aurora kinase inhibitor|flt3 inhibitor
137	Fluorouracil	antimetabolite	antineoplastic--antimetabolite	dna incorporation into and destabilization;rna incorporation into and destabilization;tyms other/unknown
138	FOLFOX Regimen
139	Foretinib	MET inhibitor	vegfr inhibitor		hgf unknown;kdr unknown
140	Fulvestrant	anti estrogen	estrogen receptor antagonist	esr1 antagonist
141	Futuximab/Modotuximab Mixture
142	FZD5 antibodies	WNT inhibitor	fzd5 anti
143	G007-LK	PARP inhibitor	tankyrase inhibitor
144	gamma secretase inhibitors	gamma secretase inhibitors	gamma inhibitor
145	Gefitinib	EGFR inhibitor	egfr inhibitor	egfr antagonist
146	Gemcitabine	antimetabolite	ribonucleotide reductase inhibitor	dna cross-linking/alkylation;rrm1 inhibitor	tyms inhibitor;cmpk1 inhibitor
147	Gilteritinib	FLT3 inhibitor	flt3 inhibitor	flt3 inhibitor;axl inhibitor;alk inhibitor
148	GSK126	EZH2 inhibitor
149	GSK321	IDH1 inhibitor
150	H3B-8800		sf3b1 inhibitor	sf3b1 inhibitor
151	HDAC inhibitors	HDAC inhibitor	hdac inhibitor
152	HDM2 inhibitor	MDM2/MDMX inhibitor	hdm2 inhibitor
153	Hormone Therapy	anti androgen
154	HSP90 inhibitors	HSP90 inhibitor	hsp90 inhibitor
155	Ibrutinib	BTK inhibitor	bruton's tyrosine kinase (btk) inhibitor	btk inhibitor
156	Idarubicin	anthracyclin	topoisomerase inhibitor	dna intercalation;top2a inhibitor
157	Idelalisib	PI3K inhibitor	pi3k inhibitor	pik3cd inhibitor
158	IDH1 inhibitor	IDH1 inhibitor	idh1 inhibitor
159	IDH2 inhibitor	IDH2 inhibitor	idh2 inhibitor
160	IGF-1R antibodies	IGF1R inhibitor	igf anti
161	IGF1R Monoclonal antibody	IGF1R inhibitor	igf1r anti
162	Imatinib	BCR-ABL inhibitor	bcr-abl kinase inhibitor|kit inhibitor|pdgfr tyrosine kinase receptor inhibitor	bcr inhibitor;kit antagonist;ret inhibitor;pdgfra antagonist;abl1 inhibitor;pdgfrb antagonist	ntrk1 antagonist;csf1r antagonist;ddr1 antagonist;ddr2 antagonist
163	Imatinib Mesylate	BCR-ABL inhibitor	antineoplastic--bcr-abl inhibitor
164	Infigratinib	FGFR inhibitor	antineoplastic--tyrosine kinase inhibitor	fgfr1 inhibitor;fgfr2 inhibitor;fgfr3 inhibitor;fgfr4 inhibitor
165	Iniparib	PARP inhibitor	parp inhibitor		parp1 unknown
166	Ipatasertib	AKT inhibitor	metabolizing enzyme inhibitor--aox1 inhibitor
167	Ipilimumab	CTLA4 antibody	antineoplastic--immune checkpoint inhibitor	ctla4 inhibitor;ctla4 antibody
168	Irbesartan		angiotensin receptor antagonist	agtr1 antagonist	jun other/unknown
169	Irinotecan	topoisomerase inhibitor	topoisomerase inhibitor	top1mt inhibitor;top1 inhibitor
170	Irinotecan Plus CHK1/2 inhibitor In ATM Deficient Tumor		topoisomerase inhibitor
171	Irreversible EGFR T790M inhibitors	EGFR inhibitor	egfr inhibitor
172	Irreversible EGFR TKIs	EGFR inhibitor	egfr target
173	Ivosidenib	IDH1 inhibitor	isocitrate dehydrogenase inhibitor	idh1 inhibitor
174	Ixazomib	proteasome inhibitor	proteasome inhibitor
175	JAK inhibitors	JAK inhibitor	jak inhibitor
176	JAK/TBK1/IKKε inhibitor	IKKε inhibitor	tbk1 inhibitor
177	JAK/TBK1/IKKε inhibitor	JAK inhibitor	tbk1 inhibitor
178	JAK/TBK1/IKKε inhibitor	TBK1 inhibitor	tbk1 inhibitor
179	JAK2 inhibitor AZD1480	JAK inhibitor	jak inhibitor
180	JQ1	BET inhibitor
181	JQ-1	BET inhibitor
182	JQ1 Compound	BET inhibitor
183	JSI-124	JAK inhibitor
184	JSI-124	STAT inhibitor
185	JW55	WNT inhibitor
186	Lapatinib	EGFR inhibitor	egfr inhibitor	egfr antagonist;erbb2 antagonist
187	Lapatinib	HER2 inhibitor	egfr inhibitor	egfr antagonist;erbb2 antagonist
188	Lapatinib In HER2-amplified	EGFR inhibitor	egfr inhibitor
189	Lapatinib In HER2-amplified	HER2 inhibitor	egfr inhibitor
190	Larotrectinib	TRK inhibitor	tropomyosin receptor kinase inhibitor	ntrk1 inhibitor;ntrk2 inhibitor;ntrk3 inhibitor
191	Lestaurtinib	FLT3 inhibitor	flt3 inhibitor|growth factor receptor inhibitor|jak inhibitor		flt3 unknown
192	Lestaurtinib	JAK inhibitor	flt3 inhibitor|growth factor receptor inhibitor|jak inhibitor		flt3 unknown
193	Lestaurtinib	TRK inhibitor	flt3 inhibitor|growth factor receptor inhibitor|jak inhibitor		flt3 unknown
194	Letetresgene Autoleucel
195	Linsitinib	IGF1R inhibitor	igf-1 inhibitor		insr inhibitor;igf1r inhibitor
196	Liposomal Doxorubicin	anthracyclin	topoisomerase inhibitor
197	Lorlatinib	ALK inhibitor	alk tyrosine kinase receptor inhibitor	alk inhibitor
198	Lorlatinib	ROS inhibitor	alk tyrosine kinase receptor inhibitor	alk inhibitor
199	Lucitanib	FGFR inhibitor	fgfr inhibitor|vegfr inhibitor
200	Lucitanib	VEGF inhibitor	fgfr inhibitor|vegfr inhibitor
201	MDM2 inhibitor AMGMDS3	MDM2/MDMX inhibitor	mdm2 inhibitor
202	MDM2 inhibitors	MDM2/MDMX inhibitor	mdm2 inhibitor
203	MDM2/MDMX inhibitors	MDM2/MDMX inhibitor	mdmx inhibitor
204	MEK inhibitor RO4987655	MEK inhibitor	mek inhibitor
205	MEK inhibitor TAK-733	MEK inhibitor	mek inhibitor
206	MEK inhibitors	MEK inhibitor	mek inhibitor
207	MEK inhibitors In BRAF Mutant Tumors	MEK inhibitor	braf inhibitor
208	MEK-inhibitor Enhanced Radioiodine Uptake		mek inhibitor
209	Meloxicam	COX inhibitor	cyclooxygenase inhibitor	ptgs2 inhibitor	ptgs1 inhibitor
210	Melphalan	alkylating agent	dna alkylating agent|dna inhibitor	dna cross-linking/alkylation
211	MET inhibitor	MET inhibitor	met inhibitor
212	MET inhibitors	MET inhibitor	met inhibitor
213	MET Tyrosine Kinase inhibitor SGX523	MET inhibitor	hepatocyte growth factor receptor inhibitor
214	Methotrexate	antifolate	dihydrofolate reductase inhibitor	tyms inhibitor;atic inhibitor;dhfr inhibitor
215	Midostaurin	multi TKI	flt3 inhibitor|kit inhibitor|pkc inhibitor	prkca antagonist;prkca inhibitor;kdr antagonist;kdr inhibitor;pdgfra antagonist;pdgfra inhibitor;pdgfrb antagonist;pdgfrb inhibitor;flt3 antagonist;flt3 inhibitor	kit antagonist;kit inhibitor
216	Midostaurin		flt3 inhibitor|kit inhibitor|pkc inhibitor	prkca antagonist;prkca inhibitor;kdr antagonist;kdr inhibitor;pdgfra antagonist;pdgfra inhibitor;pdgfrb antagonist;pdgfrb inhibitor;flt3 antagonist;flt3 inhibitor	kit antagonist;kit inhibitor
217	Midostaurin		flt3 inhibitor|kit inhibitor|pkc inhibitor	prkca antagonist;prkca inhibitor;kdr antagonist;kdr inhibitor;pdgfra antagonist;pdgfra inhibitor;pdgfrb antagonist;pdgfrb inhibitor;flt3 antagonist;flt3 inhibitor	kit antagonist;kit inhibitor
218	Midostaurin		flt3 inhibitor|kit inhibitor|pkc inhibitor	prkca antagonist;prkca inhibitor;kdr antagonist;kdr inhibitor;pdgfra antagonist;pdgfra inhibitor;pdgfrb antagonist;pdgfrb inhibitor;flt3 antagonist;flt3 inhibitor	kit antagonist;kit inhibitor
219	Midostaurin		flt3 inhibitor|kit inhibitor|pkc inhibitor	prkca antagonist;prkca inhibitor;kdr antagonist;kdr inhibitor;pdgfra antagonist;pdgfra inhibitor;pdgfrb antagonist;pdgfrb inhibitor;flt3 antagonist;flt3 inhibitor	kit antagonist;kit inhibitor
220	Midostaurin		flt3 inhibitor|kit inhibitor|pkc inhibitor	prkca antagonist;prkca inhibitor;kdr antagonist;kdr inhibitor;pdgfra antagonist;pdgfra inhibitor;pdgfrb antagonist;pdgfrb inhibitor;flt3 antagonist;flt3 inhibitor	kit antagonist;kit inhibitor
221	Midostaurin		flt3 inhibitor|kit inhibitor|pkc inhibitor	prkca antagonist;prkca inhibitor;kdr antagonist;kdr inhibitor;pdgfra antagonist;pdgfra inhibitor;pdgfrb antagonist;pdgfrb inhibitor;flt3 antagonist;flt3 inhibitor	kit antagonist;kit inhibitor
222	Midostaurin		flt3 inhibitor|kit inhibitor|pkc inhibitor	prkca antagonist;prkca inhibitor;kdr antagonist;kdr inhibitor;pdgfra antagonist;pdgfra inhibitor;pdgfrb antagonist;pdgfrb inhibitor;flt3 antagonist;flt3 inhibitor	kit antagonist;kit inhibitor
223	Mitomycin	antimetabolite	dna cross-linking/alkylation	dna cross-linking/alkylation
224	Motesanib	KIT inhibitor	kit inhibitor|pdgfr tyrosine kinase receptor inhibitor|vegfr inhibitor
225	Motesanib	VEGF inhibitor	kit inhibitor|pdgfr tyrosine kinase receptor inhibitor|vegfr inhibitor
226	MTOR inhibitor	MTOR inhibitor	mtor inhibitor
227	MTOR inhibitors	MTOR inhibitor	mtor inhibitor
228	MTOR Kinase inhibitor AZD8055	MTOR inhibitor	mtor inhibitor
229	MTOR Kinase inhibitor PP242	MTOR inhibitor	mtor inhibitor
230	MTOR Kinase inhibitors	MTOR inhibitor	mtor inhibitor
231	MTORC1/2 inhibitors	MTOR inhibitor
232	Mytomycin C	antimetabolite
233	Neratinib	EGFR inhibitor	egfr inhibitor	egfr inhibitor
234	Neratinib	HER2 inhibitor	egfr inhibitor	egfr inhibitor
235	Niacinamide		protein synthesis stimulant
236	Nilotinib	BCR-ABL inhibitor	abl kinase inhibitor|bcr-abl kinase inhibitor	abl1 inhibitor	kit antagonist
237	Nimotuzumab	EGFR inhibitor
238	Nivolumab	PD1/PDL1 antibody	antineoplastic--immune checkpoint inhibitor	pdcd1 inhibitor;pdcd1 antibody	cd274 inhibitor;cd274 antibody
239	NOTCH1 antibody	NOTCH inhibitor	notch1 anti
240	Novel ALK Inhibiors	ALK inhibitor	alk target
241	Novel ALK inhibitors	ALK inhibitor	alk inhibitor
242	Novel anti-EGFR MAbs	EGFR inhibitor	egfr anti
243	Novel FLT3 inhibitors	FLT3 inhibitor	flt3 inhibitor
244	Novel MEK inhibitors	MEK inhibitor	mek inhibitor
245	OICR-9429	WDR5 inhibitor	wdr5/mll interaction inhibitor
246	Olaparib	PARP inhibitor	parp inhibitor	parp1 inhibitor;parp2 inhibitor;parp3 inhibitor	akr1c3 inhibitor
247	Onartuzumab	MET inhibitor
248	Osimertinib	EGFR inhibitor	egfr inhibitor	egfr inhibitor;egfr regulator
249	Oxaliplatin	platinum	dna inhibitor	dna cross-linking/alkylation
250	Paclitaxel	alkaloid	tubulin polymerization inhibitor	tubb1 inhibitor;bcl2 inhibitor;map4 unknown;map2 unknown;mapt unknown	nr1i2 inducer
251	PAK inhibitors	PAK inhibitor	pak inhibitor
252	Palbociclib	CDK4/6 inhibitor	cdk inhibitor	cdk4 inhibitor;cdk6 inhibitor
253	Panitumumab	EGFR inhibitor	antineoplastic--egfr inhibitor	egfr suppressor
254	Pan-RAF inhibitor	RAF inhibitor	pan inhibitor
255	Pan-RAF inhibitor LY3009120	RAF inhibitor	raf inhibitor
256	Pan-RAF inhibitors	RAF inhibitor	pan inhibitor
257	Pan-TRK inhibitor	TRK inhibitor	trk inhibitor
258	PARP inhibitors	PARP inhibitor	parp inhibitor
259	Pasireotide		somatostatin receptor agonist		sstr1 unknown;sstr2 unknown;sstr3 unknown;sstr5 unknown
260	Patidegib	hedgehog inhibitor	antineoplastic--hedgehog signaling inhibitor
261	Patritumab	HER3 inhibitor
262	Pazopanib	multi TKI	kit inhibitor|pdgfr tyrosine kinase receptor inhibitor|vegfr inhibitor	flt1 inhibitor;kdr inhibitor;flt4 unknown;pdgfra inhibitor;pdgfrb inhibitor;kit inhibitor	fgfr3 inhibitor;itk inhibitor;fgf1 inhibitor;sh2b3 inhibitor
263	Pazopanib		kit inhibitor|pdgfr tyrosine kinase receptor inhibitor|vegfr inhibitor	flt1 inhibitor;kdr inhibitor;flt4 unknown;pdgfra inhibitor;pdgfrb inhibitor;kit inhibitor	fgfr3 inhibitor;itk inhibitor;fgf1 inhibitor;sh2b3 inhibitor
264	Pazopanib		kit inhibitor|pdgfr tyrosine kinase receptor inhibitor|vegfr inhibitor	flt1 inhibitor;kdr inhibitor;flt4 unknown;pdgfra inhibitor;pdgfrb inhibitor;kit inhibitor	fgfr3 inhibitor;itk inhibitor;fgf1 inhibitor;sh2b3 inhibitor
265	Pazopanib		kit inhibitor|pdgfr tyrosine kinase receptor inhibitor|vegfr inhibitor	flt1 inhibitor;kdr inhibitor;flt4 unknown;pdgfra inhibitor;pdgfrb inhibitor;kit inhibitor	fgfr3 inhibitor;itk inhibitor;fgf1 inhibitor;sh2b3 inhibitor
266	Pazopanib		kit inhibitor|pdgfr tyrosine kinase receptor inhibitor|vegfr inhibitor	flt1 inhibitor;kdr inhibitor;flt4 unknown;pdgfra inhibitor;pdgfrb inhibitor;kit inhibitor	fgfr3 inhibitor;itk inhibitor;fgf1 inhibitor;sh2b3 inhibitor
267	PD1 Blockade	PD1/PDL1 antibody	pd1 target
268	PD1 inhibitor	PD1/PDL1 antibody	pd1 inhibitor
269	PD1 inhibitors	PD1/PDL1 antibody	pd1 inhibitor
270	PD173074	FGFR inhibitor
271	PD173074	VEGF inhibitor
272	PDGFR inhibitors	PDGFR inhibitor	pdgfr inhibitor
273	Peginterferon Alfa-2a	interferon	immunological agent--interferone	ifnar2 agonist;ifnar1 agonist
274	Peginterferon Alfa-2b	interferon	immunological agent--interferone;metabolizing enzyme inhibitor--cyp1a2 inhibitor;metabolizing enzyme inhibitor--cyp2d6 inhibitor	ifnar1 agonist;ifnar2 agonist
275	Pembrolizumab	PD1/PDL1 antibody	antineoplastic--immune checkpoint inhibitor	pdcd1 inhibitor;pdcd1 antibody	cd274 inhibitor;cd274 antibody
276	Pemetrexed	antimetabolite	dihydrofolate reductase inhibitor|thymidylate synthase inhibitor	tyms inhibitor;atic inhibitor;dhfr inhibitor;gart inhibitor
277	Pemigatinib	FGFR inhibitor	fgfr4 inhibitor	fgfr1 inhibitor;fgfr2 inhibitor;fgfr3 inhibitor	fgfr4 inhibitor
278	Pertuzumab	HER2 inhibitor	antineoplastic--her2 inhibitor	erbb2 binder;erbb2 antibody
279	Phenformin		ampk activator	prkaa1 activator	kcnj8 inhibitor
280	PI103	PI3K inhibitor
281	PI-103	PI3K inhibitor	mtor inhibitor|pi3k inhibitor
282	PI3K Alpha inhibitors	PI3K inhibitor	pi3k inhibitor
283	PI3K Aplha inhibitors	PI3K inhibitor	pi3k inhibitor
284	PI3K Beta inhibitor	PI3K inhibitor	pi3k inhibitor
285	PI3K Pathway inhibitors	PI3K inhibitor	pi3k inhibitor
286	PI3Ka/Di	PI3K inhibitor
287	PI3K-alpha inhibitor MEN1611	PI3K inhibitor	pi3k inhibitor
288	PI3Kbeta inhibitor AZD8186	PI3K inhibitor	pi3k inhibitor
289	Pictilisib	PI3K inhibitor	antineoplastic--pi3k inhibitor
290	PIM inhibitors	PIM inhibitor	pim inhibitor
291	PKC inhibitor	PKC inhibitor	pkc inhibitor
292	platinum	platinum
293	platinum Agents	platinum
294	platinum Compound	platinum
295	PLX4720	RAF inhibitor	raf inhibitor
296	PLX8394	RAF inhibitor	serine/threonine kinase inhibitor
297	Ponatinib	multi TKI	bcr-abl kinase inhibitor|flt3 inhibitor|pdgfr tyrosine kinase receptor inhibitor	abl1 inhibitor;bcr inhibitor	kit inhibitor;ret inhibitor;tek inhibitor;flt3 inhibitor;fgfr1 inhibitor;fgfr2 inhibitor;fgfr3 inhibitor;fgfr4 inhibitor;lck inhibitor;src inhibitor;lyn inhibitor;kdr inhibitor;pdgfra inhibitor
298	Ponatinib		bcr-abl kinase inhibitor|flt3 inhibitor|pdgfr tyrosine kinase receptor inhibitor	abl1 inhibitor;bcr inhibitor	kit inhibitor;ret inhibitor;tek inhibitor;flt3 inhibitor;fgfr1 inhibitor;fgfr2 inhibitor;fgfr3 inhibitor;fgfr4 inhibitor;lck inhibitor;src inhibitor;lyn inhibitor;kdr inhibitor;pdgfra inhibitor
299	Ponatinib		bcr-abl kinase inhibitor|flt3 inhibitor|pdgfr tyrosine kinase receptor inhibitor	abl1 inhibitor;bcr inhibitor	kit inhibitor;ret inhibitor;tek inhibitor;flt3 inhibitor;fgfr1 inhibitor;fgfr2 inhibitor;fgfr3 inhibitor;fgfr4 inhibitor;lck inhibitor;src inhibitor;lyn inhibitor;kdr inhibitor;pdgfra inhibitor
300	Ponatinib		bcr-abl kinase inhibitor|flt3 inhibitor|pdgfr tyrosine kinase receptor inhibitor	abl1 inhibitor;bcr inhibitor	kit inhibitor;ret inhibitor;tek inhibitor;flt3 inhibitor;fgfr1 inhibitor;fgfr2 inhibitor;fgfr3 inhibitor;fgfr4 inhibitor;lck inhibitor;src inhibitor;lyn inhibitor;kdr inhibitor;pdgfra inhibitor
301	Ponatinib		bcr-abl kinase inhibitor|flt3 inhibitor|pdgfr tyrosine kinase receptor inhibitor	abl1 inhibitor;bcr inhibitor	kit inhibitor;ret inhibitor;tek inhibitor;flt3 inhibitor;fgfr1 inhibitor;fgfr2 inhibitor;fgfr3 inhibitor;fgfr4 inhibitor;lck inhibitor;src inhibitor;lyn inhibitor;kdr inhibitor;pdgfra inhibitor
302	Porcupine inhibitor WNT974	WNT inhibitor
303	Porcupine inhibitors	WNT inhibitor
304	Poziotinib	HER1 inhibitor	egfr inhibitor		egfr inhibitor;egfr binder
305	Poziotinib	HER2 inhibitor	egfr inhibitor		egfr inhibitor;egfr binder
306	Poziotinib	HER4 inhibitor	egfr inhibitor		egfr inhibitor;egfr binder
307	Pramlintide		antidiabetic agent--hypoglycemic agent	calcr agonist;ramp1 agonist;ramp2 agonist;ramp3 agonist
308	Pyrimidine Antagonist	antimetabolite
309	Quizartinib	FLT3 inhibitor	flt3 inhibitor		flt3 unknown
310	R3Mab	FGFR inhibitor
311	Radiation Therapy
312	Radioactive Iodine		slc5a5 substrate
313	Raltitrexed	antimetabolite	thymidylate synthase inhibitor	tyms inhibitor	fpgs antagonist
314	Rapamycin	MTOR inhibitor	mtor inhibitor
315	R-CHOP Regimen		chop target
316	Rebemadlin	MDM2/MDMX inhibitor
317	Refametinib	MEK inhibitor	mek inhibitor
318	Regorafenib	multi TKI	fgfr inhibitor|kit inhibitor|pdgfr tyrosine kinase receptor inhibitor|raf inhibitor|ret tyrosine kinase inhibitor|vegfr inhibitor	flt1 inhibitor;kdr inhibitor;flt4 inhibitor;kit inhibitor;pdgfra inhibitor;pdgfrb inhibitor;fgfr1 inhibitor;fgfr2 inhibitor;tek inhibitor;ddr2 inhibitor;ntrk1 inhibitor;epha2 inhibitor;raf1 inhibitor;braf inhibitor;mapk11 inhibitor;frk inhibitor;abl1 inhibitor;ret inhibitor
319	Regorafenib		fgfr inhibitor|kit inhibitor|pdgfr tyrosine kinase receptor inhibitor|raf inhibitor|ret tyrosine kinase inhibitor|vegfr inhibitor	flt1 inhibitor;kdr inhibitor;flt4 inhibitor;kit inhibitor;pdgfra inhibitor;pdgfrb inhibitor;fgfr1 inhibitor;fgfr2 inhibitor;tek inhibitor;ddr2 inhibitor;ntrk1 inhibitor;epha2 inhibitor;raf1 inhibitor;braf inhibitor;mapk11 inhibitor;frk inhibitor;abl1 inhibitor;ret inhibitor
320	Regorafenib		fgfr inhibitor|kit inhibitor|pdgfr tyrosine kinase receptor inhibitor|raf inhibitor|ret tyrosine kinase inhibitor|vegfr inhibitor	flt1 inhibitor;kdr inhibitor;flt4 inhibitor;kit inhibitor;pdgfra inhibitor;pdgfrb inhibitor;fgfr1 inhibitor;fgfr2 inhibitor;tek inhibitor;ddr2 inhibitor;ntrk1 inhibitor;epha2 inhibitor;raf1 inhibitor;braf inhibitor;mapk11 inhibitor;frk inhibitor;abl1 inhibitor;ret inhibitor
321	Regorafenib		fgfr inhibitor|kit inhibitor|pdgfr tyrosine kinase receptor inhibitor|raf inhibitor|ret tyrosine kinase inhibitor|vegfr inhibitor	flt1 inhibitor;kdr inhibitor;flt4 inhibitor;kit inhibitor;pdgfra inhibitor;pdgfrb inhibitor;fgfr1 inhibitor;fgfr2 inhibitor;tek inhibitor;ddr2 inhibitor;ntrk1 inhibitor;epha2 inhibitor;raf1 inhibitor;braf inhibitor;mapk11 inhibitor;frk inhibitor;abl1 inhibitor;ret inhibitor
322	Regorafenib		fgfr inhibitor|kit inhibitor|pdgfr tyrosine kinase receptor inhibitor|raf inhibitor|ret tyrosine kinase inhibitor|vegfr inhibitor	flt1 inhibitor;kdr inhibitor;flt4 inhibitor;kit inhibitor;pdgfra inhibitor;pdgfrb inhibitor;fgfr1 inhibitor;fgfr2 inhibitor;tek inhibitor;ddr2 inhibitor;ntrk1 inhibitor;epha2 inhibitor;raf1 inhibitor;braf inhibitor;mapk11 inhibitor;frk inhibitor;abl1 inhibitor;ret inhibitor
323	RET inhibitors	RET inhibitor	ret inhibitor
324	Retaspimycin Hydrochloride	HSP90 inhibitor	hsp inhibitor
325	RG7112	MDM2/MDMX inhibitor	mdm inhibitor
326	RG7356	anti-CD44 antibody
327	Rilotumumab	HGF antibody
328	Rociletinib	EGFR inhibitor	egfr inhibitor
329	Rucaparib	PARP inhibitor	parp inhibitor	parp1 inhibitor;parp2 inhibitor;parp3 inhibitor
330	Ruxolitinib	JAK inhibitor	jak inhibitor	jak2 inhibitor;jak1 inhibitor;jak3 inhibitor;tyk2 inhibitor
331	Salirasib	Ras inhibitor	mtor inhibitor
332	Sapanisertib	MTOR inhibitor
333	Savolitinib	MET inhibitor	c-met inhibitor
334	SB202190	MAPK inhibitor
335	Selective FGFR inhibitor	FGFR inhibitor	fgfr inhibitor
336	Selumetinib	MEK inhibitor	mek inhibitor	map2k1 inhibitor;map2k2 inhibitor
337	Selumetinib In BRAF Mutant Tumors	MEK inhibitor	mek inhibitor
338	Seribantumab	HER3 inhibitor
339	Sirolimus	MTOR inhibitor	mtor inhibitor	mtor inhibitor
340	Sonidegib	hedgehog inhibitor	smoothened receptor antagonist		smo antagonist
341	Sorafenib	multi TKI	flt3 inhibitor|kit inhibitor|pdgfr tyrosine kinase receptor inhibitor|raf inhibitor|ret tyrosine kinase inhibitor|vegfr inhibitor	braf inhibitor;raf1 inhibitor;flt4 antagonist;kdr antagonist;flt3 antagonist;pdgfrb antagonist;kit antagonist;fgfr1 inhibitor;ret inhibitor;flt1 inhibitor
342	Sorafenib		flt3 inhibitor|kit inhibitor|pdgfr tyrosine kinase receptor inhibitor|raf inhibitor|ret tyrosine kinase inhibitor|vegfr inhibitor	braf inhibitor;raf1 inhibitor;flt4 antagonist;kdr antagonist;flt3 antagonist;pdgfrb antagonist;kit antagonist;fgfr1 inhibitor;ret inhibitor;flt1 inhibitor
343	Sorafenib		flt3 inhibitor|kit inhibitor|pdgfr tyrosine kinase receptor inhibitor|raf inhibitor|ret tyrosine kinase inhibitor|vegfr inhibitor	braf inhibitor;raf1 inhibitor;flt4 antagonist;kdr antagonist;flt3 antagonist;pdgfrb antagonist;kit antagonist;fgfr1 inhibitor;ret inhibitor;flt1 inhibitor
344	Sorafenib		flt3 inhibitor|kit inhibitor|pdgfr tyrosine kinase receptor inhibitor|raf inhibitor|ret tyrosine kinase inhibitor|vegfr inhibitor	braf inhibitor;raf1 inhibitor;flt4 antagonist;kdr antagonist;flt3 antagonist;pdgfrb antagonist;kit antagonist;fgfr1 inhibitor;ret inhibitor;flt1 inhibitor
345	Sorafenib		flt3 inhibitor|kit inhibitor|pdgfr tyrosine kinase receptor inhibitor|raf inhibitor|ret tyrosine kinase inhibitor|vegfr inhibitor	braf inhibitor;raf1 inhibitor;flt4 antagonist;kdr antagonist;flt3 antagonist;pdgfrb antagonist;kit antagonist;fgfr1 inhibitor;ret inhibitor;flt1 inhibitor
346	Spliceosome inhibitor
347	Spliceostatin A
348	SRC inhibitors	SRC inhibitor	src inhibitor
349	corticocorticosteroids In Early Setting	corticosteroid
350	Sunitinib	multi TKI	flt3 inhibitor|kit inhibitor|pdgfr tyrosine kinase receptor inhibitor|ret tyrosine kinase inhibitor|vegfr inhibitor	pdgfrb inhibitor;flt1 inhibitor;kit inhibitor;kdr inhibitor;flt4 inhibitor;flt3 inhibitor;csf1r inhibitor;pdgfra inhibitor	met inhibitor
351	SYK inhibitors	SYK inhibitor	syk inhibitor
352	TAE684	ALK inhibitor
353	Talazoparib	PARP inhibitor	parp inhibitor	parp1 inhibitor;parp2 inhibitor
354	Tamoxifen	anti estrogen	estrogen receptor antagonist|selective estrogen receptor modulator (serm)	esr1 antagonist;esr1 agonist;esr2 antagonist;esr2 agonist;prkca inhibitor;shbg inducer	ebp inhibitor;ar unknown;kcnh2 inhibitor;nr1i2 unknown;esrrg unknown;mapk8 modulator
355	Tandutinib	FLT3 inhibitor	flt3 inhibitor|kit inhibitor|pdgfr tyrosine kinase receptor inhibitor		flt3 unknown;pdgfd unknown
356	Tandutinib	KIT inhibitor	flt3 inhibitor|kit inhibitor|pdgfr tyrosine kinase receptor inhibitor		flt3 unknown;pdgfd unknown
357	Tandutinib	PDGFR inhibitor	flt3 inhibitor|kit inhibitor|pdgfr tyrosine kinase receptor inhibitor		flt3 unknown;pdgfd unknown
358	Tanespimycin	HSP90 inhibitor	hsp inhibitor		hsp90aa1 unknown;hsp90ab1 unknown
359	Tankyrase inhibitors	WNT inhibitor
360	Taselisib	PI3K inhibitor	pi3k inhibitor
361	Taxane Compound	alkaloid
362	Tazemetostat	EZH2 inhibitor	histone lysine methyltransferase inhibitor	ezh2 inhibitor	ezh1 inhibitor
363	Temozolomide	alkylating agent	dna alkylating agent	dna cross-linking/alkylation
364	Temsirolimus	MTOR inhibitor	mtor inhibitor	mtor inhibitor
365	Tensirolimus	MTOR inhibitor
366	Tepotinib	MET inhibitor	met inhibitor	met inhibitor	nisch inhibitor;mtnr1b inhibitor
367	Tgx 221	PI3K inhibitor	pi3k inhibitor
368	Therapeutic Tumor Infiltrating Lymphocytes
369	Trametinib	MEK inhibitor	mek inhibitor	map2k1 antagonist;map2k1 inhibitor;map2k2 antagonist;map2k2 inhibitor
370	Trastuzumab	HER2 inhibitor	antineoplastic--her2 inhibitor	erbb2 binder;erbb2 antibody
371	Trastuzumab Alone	HER2 inhibitor	antineoplastic--her2 inhibitor
372	Trastuzumab Deruxtecan	alkaloid	antineoplastic--her2 inhibitor	fcgr1a antibody;top1 inhibitor
373	Trastuzumab Emtansine	HER2 inhibitor	antineoplastic--her2 inhibitor	erbb2 antibody
374	Trastuzumab In HER2-ampl	HER2 inhibitor	antineoplastic--her2 inhibitor
375	Trastuzumab In HER2-amplified	HER2 inhibitor	antineoplastic--her2 inhibitor
376	Trastuzumab-based Chemotherapy	HER2 inhibitor	antineoplastic--her2 inhibitor
377	Trastuzumab-based Therapy	HER2 inhibitor	antineoplastic--her2 inhibitor
378	Tretinoin	retinoic acid	retinoid receptor agonist|retinoid receptor ligand	rxrb agonist;rxrg agonist;rarg agonist	aldh1a1 unknown;gprc5a unknown;aldh1a2 unknown;rarres1 agonist;rara unknown;rarb unknown;lcn1 unknown;obp2a unknown;rbp4 unknown;pdk4 unknown;rxra unknown;cyp26a1 unknown;cyp26b1 unknown;cyp26c1 unknown;hpgds unknown;carcinoembryonic antigen downregulator
379	U0126	MEK inhibitor
380	UNC1062	MER inhibitor
381	Uprosertib	AKT inhibitor	akt inhibitor
382	Valproic Acid	HDAC inhibitor	neuropsychiatric agent--antiepileptic agent	hdac9 inhibitor	acadsb inhibitor;ogdh inhibitor;aldh5a1 inhibitor;scn1a inhibitor;hdac2 inhibitor;ppara unknown;ppard unknown;pparg unknown;hdac1 inhibitor;cdkn1a regulator;hgf inhibitor;odc1 downregulator;cd274 downregulator
383	Vandetanib	EGFR inhibitor	egfr inhibitor|ret tyrosine kinase inhibitor|vegfr inhibitor		vegfa inhibitor;egfr inhibitor;ptk6 inhibitor;tek inhibitor;ret unknown
384	Vandetanib	VEGF inhibitor	egfr inhibitor|ret tyrosine kinase inhibitor|vegfr inhibitor		vegfa inhibitor;egfr inhibitor;ptk6 inhibitor;tek inhibitor;ret unknown
385	VEGFR inhibitors	VEGF inhibitor	vegfr inhibitor
386	Veliparib	PARP inhibitor	parp inhibitor		parp1 unknown;parp2 unknown
387	Vemurafenib	RAF inhibitor	raf inhibitor	braf inhibitor
388	Venetoclax	BCL2 inhibitor	bcl inhibitor	bcl2 antagonist;bcl2 inhibitor
389	Vinorelbine	alkaloid	tubulin polymerization inhibitor	tubb antagonist;tubb inhibitor
390	Vismodegib	hedgehog inhibitor	hedgehog pathway inhibitor|smoothened receptor antagonist	smo antagonist
391	Vistusertib	MTOR inhibitor	antineoplastic--tyrosine kinase inhibitor
392	Vorinostat	HDAC inhibitor	hdac inhibitor	hdac1 inhibitor;hdac2 inhibitor;hdac3 inhibitor;hdac6 inhibitor	hdac8 unknown;hdac1 inhibitor
393	WEE1 inhibitors	WEE1 inhibitor	wee1 inhibitor
394	WHI-P154	EGFR inhibitor	jak inhibitor
395	WZ4002	EGFR inhibitor

### Sheet: Legend_and_Count
Annotation Type	Counts	Sums	Percent
Matching Annotations	240
Divergent Annotations with suitable annotation	28	268	79.7619
Different Classification	7
Missing manual Classification	7	14	4.16667
No DrugOn Classification	54	54	16.0714
Total Number of Unique Drugs	336	336	100
Annotation Type	Counts	Sums	Percent
Matching Annotations	240
Divergent Annotations with suitable annotation	28	268	95.0355
Different Classification	7
Missing manual Classification	7	14	4.96454
Total Number of Unique Drugs	282	282	100
